# An Integrated Multi-omic Analysis Reveals Novel Gene-Metabolite Relationships in Human Steatohepatitic Hepatocellular Carcinoma

**DOI:** 10.64898/2026.01.28.26344977

**Authors:** Garrett B. Anspach, Robert M. Flight, Sehyung Park, Hunter N. B. Moseley, Robert N Helsley

## Abstract

**Background:** Metabolic dysfunction-associated steatotic liver disease (MASLD) is the fastest-growing etiology of hepatocellular carcinoma (HCC). A mechanistic understanding of the metabolic heterogeneity of MASLD-driven tumors is crucial to inform strategies for future treatment options.

**Methods:** Paired tumor (n=8) and adjacent non-tumor tissue (n=8) were collected from patients with steatohepatitic HCC at the University of Kentucky Markey Cancer Center. Hematoxylin and eosin (H&E) staining was used for pathological determination of tumor and adjacent nontumor tissue by a board-certified pathologist. Lipidomic, metabolomic, and transcriptomic analyses were performed, and data were integrated across platforms to identify novel relationships across tumor and adjacent nontumor tissue.

**Results:** Histological analysis by H&E showed significant lipid vacuole accumulation and inflammatory foci in HCC tumors relative to nontumor tissue. Across omics platforms, we identified 1,679 genes, 1,696 metabolites, and 292 lipids that were significantly (padj<0.01) increased or decreased in tumors relative to nontumor tissue. We identified significant reductions in total ceramides and increases in fatty acyl chain saturation in tumor tissue. Furthermore, metabolites involved in amino acid and fatty acid metabolism were largely decreased in tumors relative to nontumor tissue. We also identified a total of 303 highly significant and novel transcript-metabolite associations (117 gene-metabolite; 186 gene-lipid) across tumor and nontumor tissue.

**Conclusions:** Taken together, this integrative analysis reveals novel relationships between steady-state gene transcripts and specific metabolites in steatohepatitic tumors, thereby identifying new pharmacological targets that may be exploited for therapeutic benefit.
