## Supplemental Table 10 for "An Integrated Multi-omic Analysis Reveals Novel Gene-Metabolite Relationships in Human Steatohepatitic Hepatocellular Carcinoma"

### Sheet: dictionary
header	meaning
null_value	the null ratio used to test against
p	p-value
padjust	adjusted p-value
num_positive	number of positive log-fold-change features
num_negative	number of negative log-fold-change features
direction	overall direction of log-fold-changes
id	the annotation being tested

### Sheet: enrichment
null_value	p	padjust	num_positive	num_negative	direction	id
0.5	7.66517e-06	0.00090449	13	48	-1	R-HSA-71291
0.5	4.05604e-05	0.00159537	9	37	-1	R-HSA-425366
0.5	2.93043e-05	0.00159537	17	52	-1	R-HSA-425407
0.5	0.000207716	0.00612762	20	52	-1	R-HSA-382551
0.5	0.000521613	0.0102584	19	48	-1	R-HSA-1643685
0.5	0.000488281	0.0102584	0	12	-1	R-HSA-5663205
0.5	0.000752897	0.0126917	8	29	-1	R-HSA-425393
0.5	0.00187823	0.0256076	8	27	-1	R-HSA-352230
0.5	0.00195312	0.0256076	0	10	-1	R-HSA-549132
0.5	0.00257683	0.0304066	3	17	-1	R-HSA-8956319
0.5	0.00308768	0.0331223	13	34	-1	R-HSA-5619102
0.5	0.00371917	0.0365718	6	22	-1	R-HSA-211859
0.5	0.00455138	0.0383617	8	25	-1	R-HSA-442660
0.5	0.00442505	0.0383617	3	16	-1	R-HSA-8978868
0.5	0.00592461	0.0466069	6	21	-1	R-HSA-15869
0.5	0.00753784	0.0555916	3	15	-1	R-HSA-196849
0.5	0.00813006	0.0564322	7	22	-1	R-HSA-72766
0.5	0.00939924	0.0616172	15	34	-1	R-HSA-5619115
0.5	0.012541	0.066385	7	21	-1	R-HSA-379716
0.5	0.012541	0.066385	7	21	-1	R-HSA-379724
0.5	0.012541	0.066385	7	21	-1	R-HSA-379726
0.5	0.0117188	0.066385	1	10	-1	R-HSA-74259
0.5	0.0129395	0.066385	2	12	-1	R-HSA-9748784
0.5	0.015625	0.0768229	0	7	-1	R-HSA-549127
0.5	0.03125	0.0857558	0	6	-1	R-HSA-156590
0.5	0.03125	0.0857558	0	6	-1	R-HSA-1592230
0.5	0.03125	0.0857558	0	6	-1	R-HSA-174403
0.5	0.03125	0.0857558	0	6	-1	R-HSA-1852241
0.5	0.0191573	0.0857558	7	20	-1	R-HSA-196854
0.5	0.03125	0.0857558	0	6	-1	R-HSA-2151201
0.5	0.0214844	0.0857558	1	9	-1	R-HSA-2408508
0.5	0.0214844	0.0857558	1	9	-1	R-HSA-2408522
0.5	0.03125	0.0857558	0	6	-1	R-HSA-428559
0.5	0.0200616	0.0857558	9	23	-1	R-HSA-556833
0.5	0.0214844	0.0857558	1	9	-1	R-HSA-5579029
0.5	0.03125	0.0857558	0	6	-1	R-HSA-71288
0.5	0.03125	0.0857558	0	6	-1	R-HSA-9006931
0.5	0.03125	0.0857558	0	6	-1	R-HSA-9678108
0.5	0.03125	0.0857558	0	6	-1	R-HSA-9679506
0.5	0.03125	0.0857558	0	6	-1	R-HSA-9694516
0.5	0.03125	0.0857558	0	6	-1	R-HSA-9711123
0.5	0.03125	0.0857558	0	6	-1	R-HSA-9753281
0.5	0.03125	0.0857558	0	6	-1	R-HSA-9824446
0.5	0.0390625	0.104759	1	8	-1	R-HSA-5619063
0.5	0.052239	0.136982	8	19	-1	R-HSA-5668914
0.5	0.0649086	0.166505	18	32	-1	R-HSA-392499
0.5	0.0703125	0.172852	1	7	-1	R-HSA-196807
0.5	0.0703125	0.172852	1	7	-1	R-HSA-2142753
0.5	0.0922852	0.209416	3	10	-1	R-HSA-211945
0.5	0.0922852	0.209416	3	10	-1	R-HSA-2262752
0.5	0.0922852	0.209416	3	10	-1	R-HSA-83936
0.5	0.0922852	0.209416	3	10	-1	R-HSA-8953897
0.5	0.0962524	0.210329	5	13	-1	R-HSA-156580
0.5	0.0962524	0.210329	5	13	-1	R-HSA-71240
0.5	0.109375	0.230469	2	8	-1	R-HSA-1266738
0.5	0.109375	0.230469	2	8	-1	R-HSA-8957322
0.5	0.118469	0.230469	4	11	-1	R-HSA-1614635
0.5	0.121449	0.230469	12	22	-1	R-HSA-162582
0.5	0.125	0.230469	1	6	-1	R-HSA-209776
0.5	0.125	0.230469	1	6	-1	R-HSA-389661
0.5	0.125	0.230469	1	6	-1	R-HSA-6798163
0.5	0.125	0.230469	6	1	1	R-HSA-8935690
0.5	0.118469	0.230469	4	11	-1	R-HSA-8956321
0.5	0.125	0.230469	6	1	1	R-HSA-8963743
0.5	0.133801	0.239219	7	15	-1	R-HSA-5619044
0.5	0.133801	0.239219	7	15	-1	R-HSA-5659735
0.5	0.145996	0.257127	3	9	-1	R-HSA-597592
0.5	0.179688	0.311811	2	7	-1	R-HSA-73621
0.5	0.21875	0.344167	1	5	-1	R-HSA-1614558
0.5	0.21875	0.344167	1	5	-1	R-HSA-212436
0.5	0.21875	0.344167	1	5	-1	R-HSA-71406
0.5	0.21875	0.344167	1	5	-1	R-HSA-73857
0.5	0.21875	0.344167	1	5	-1	R-HSA-74160
0.5	0.21875	0.344167	1	5	-1	R-HSA-8963691
0.5	0.21875	0.344167	1	5	-1	R-HSA-8964208
0.5	0.237885	0.369347	6	12	-1	R-HSA-5619094
0.5	0.266846	0.408932	9	4	1	R-HSA-2980736
0.5	0.289062	0.415968	2	6	-1	R-HSA-1428517
0.5	0.289062	0.415968	2	6	-1	R-HSA-418594
0.5	0.289062	0.415968	2	6	-1	R-HSA-74217
0.5	0.289062	0.415968	2	6	-1	R-HSA-9717207
0.5	0.289062	0.415968	2	6	-1	R-HSA-9735804
0.5	0.359283	0.510789	7	12	-1	R-HSA-425397
0.5	0.387695	0.54462	8	4	1	R-HSA-416476
0.5	0.453125	0.62173	5	2	1	R-HSA-71387
0.5	0.453125	0.62173	2	5	-1	R-HSA-73614
0.5	0.507812	0.68093	3	6	-1	R-HSA-73894
0.5	0.507812	0.68093	3	6	-1	R-HSA-9717189
0.5	0.548828	0.711667	7	4	1	R-HSA-381771
0.5	0.548828	0.711667	7	4	1	R-HSA-400508
0.5	0.548828	0.711667	7	4	1	R-HSA-444209
0.5	0.607239	0.770475	6	9	-1	R-HSA-112315
0.5	0.607239	0.770475	6	9	-1	R-HSA-112316
0.5	0.6875	0.772619	2	4	-1	R-HSA-1655829
0.5	0.6875	0.772619	2	4	-1	R-HSA-192105
0.5	0.6875	0.772619	2	4	-1	R-HSA-193368
0.5	0.6875	0.772619	2	4	-1	R-HSA-194068
0.5	0.663624	0.772619	9	12	-1	R-HSA-500792
0.5	0.6875	0.772619	4	2	1	R-HSA-5619108
0.5	0.6875	0.772619	2	4	-1	R-HSA-70895
0.5	0.6875	0.772619	2	4	-1	R-HSA-72306
0.5	0.6875	0.772619	4	2	1	R-HSA-804914
0.5	0.6875	0.772619	2	4	-1	R-HSA-8953854
0.5	0.6875	0.772619	2	4	-1	R-HSA-9707616
0.5	0.677639	0.772619	10	13	-1	R-HSA-9709957
0.5	0.726562	0.808815	3	5	-1	R-HSA-8964539
0.5	0.753906	0.831411	4	6	-1	R-HSA-8963693
0.5	0.803619	0.878029	7	9	-1	R-HSA-373076
0.5	0.831812	0.900494	10	12	-1	R-HSA-372790
0.5	1	1	6	6	0	R-HSA-112310
0.5	1	1	4	5	-1	R-HSA-1483206
0.5	1	1	4	5	-1	R-HSA-1483257
0.5	1	1	3	4	-1	R-HSA-211897
0.5	1	1	4	5	-1	R-HSA-2187338
0.5	1	1	10	11	-1	R-HSA-388396
0.5	1	1	3	3	0	R-HSA-6806667
0.5	1	1	3	4	-1	R-HSA-73884
0.5	1	1	3	3	0	R-HSA-975634
