## Supplemental Table 12 for "An Integrated Multi-omic Analysis Reveals Novel Gene-Metabolite Relationships in Human Steatohepatitic Hepatocellular Carcinoma"

### Sheet: Genes, GO Enrichment
cluster	p	padjust	expected	counts	significant	odds	description	ID	enrich_id
1	9.25 × 10−14	7.56 × 10−10	0.71	13	39	28.53	BP:organic acid catabolic process	GO:0016054	negative_transcriptomics
1	5.77 × 10−14	7.56 × 10−10	0.69	13	39	29.68	BP:carboxylic acid catabolic process	GO:0046395	negative_transcriptomics
1	5.39 × 10−13	2.94 × 10−9	0.33	10	39	45.36	BP:monocarboxylic acid catabolic process	GO:0072329	negative_transcriptomics
1	7.92 × 10−12	3.24 × 10−8	1.01	13	39	19.62	BP:small molecule catabolic process	GO:0044282	negative_transcriptomics
1	5.75 × 10−11	1.75 × 10−7	0.23	8	39	48.15	BP:fatty acid oxidation	GO:0019395	NA
1	6.44 × 10−11	1.75 × 10−7	0.24	8	39	47.42	BP:lipid oxidation	GO:0034440	NA
1	1.35 × 10−10	3.16 × 10−7	0.26	8	39	42.85	BP:fatty acid catabolic process	GO:0009062	NA
1	3.01 × 10−10	5.80 × 10−7	0.17	7	39	56.54	BP:fatty acid beta-oxidation	GO:0006635	NA
1	3.19 × 10−10	5.80 × 10−7	1.35	13	39	14.3	BP:monocarboxylic acid metabolic process	GO:0032787	negative_transcriptomics
1	7.38 × 10−10	1.21 × 10−6	2.13	15	39	11.03	BP:organic acid metabolic process	GO:0006082	negative_transcriptomics
1	1.35 × 10−9	2.01 × 10−6	0.51	9	39	23.93	BP:cellular lipid catabolic process	GO:0044242	NA
1	2.46 × 10−9	3.35 × 10−6	4.15	19	39	8.08	BP:small molecule metabolic process	GO:0044281	negative_transcriptomics
1	5.13 × 10−9	6.00 × 10−6	2.06	14	39	10.23	BP:carboxylic acid metabolic process	GO:0019752	negative_transcriptomics
1	5.08 × 10−9	6.00 × 10−6	0.4	8	39	26.19	BP:lipid modification	GO:0030258	negative_transcriptomics
1	7.02 × 10−9	7.66 × 10−6	2.11	14	39	9.96	BP:oxoacid metabolic process	GO:0043436	negative_transcriptomics
1	2.40 × 10−8	2.45 × 10−5	0.71	9	39	16.87	BP:lipid catabolic process	GO:0016042	negative_transcriptomics
1	7.66 × 10−8	7.37 × 10−5	0.81	9	39	14.63	BP:fatty acid metabolic process	GO:0006631	negative_transcriptomics
1	5.95 × 10−7	5.41 × 10−4	0.02	3	39	338.64	MF:acetyl-CoA C-acetyltransferase activity	GO:0003985	NA
1	9.14 × 10−7	7.87 × 10−4	2.2	12	39	7.54	BP:cellular lipid metabolic process	GO:0044255	negative_transcriptomics
1	1.04 × 10−6	8.09 × 10−4	0.02	3	39	253.96	MF:acetyl-CoA C-acyltransferase activity	GO:0003988	NA
1	1.04 × 10−6	8.09 × 10−4	0.02	3	39	253.96	MF:C-acetyltransferase activity	GO:0016453	NA
1	1.34 × 10−6	9.51 × 10−4	0.83	8	39	12.18	BP:amino acid metabolic process	GO:0006520	NA
1	1.31 × 10−6	9.51 × 10−4	0.36	6	39	20.73	BP:amino acid catabolic process	GO:0009063	NA
1	3.70 × 10−6	2.52 × 10−3	0.24	5	39	25.47	MF:acetyltransferase activity	GO:0016407	NA
1	9.13 × 10−6	5.74 × 10−3	1.84	10	39	7.08	MF:oxidoreduction-driven active transmembrane transporter activity	GO:0015453	negative_transcriptomics
1	9.13 × 10−6	5.74 × 10−3	1.84	10	39	7.08	MF:oxidoreductase activity	GO:0016491	negative_transcriptomics
1	1.20 × 10−5	6.99 × 10−3	0.14	4	39	33.88	CC:peroxisomal matrix	GO:0005782	NA
1	1.20 × 10−5	6.99 × 10−3	0.14	4	39	33.88	CC:microbody lumen	GO:0031907	NA
1	1.33 × 10−5	7.49 × 10−3	0.05	3	39	84.6	BP:fatty acid beta-oxidation using acyl-CoA dehydrogenase	GO:0033539	NA
1	1.72 × 10−5	9.37 × 10−3	2.92	12	39	5.54	BP:lipid metabolic process	GO:0006629	negative_transcriptomics
1	1.98 × 10−5	1.04 × 10−2	0.05	3	39	72.5	MF:C-acyltransferase activity	GO:0016408	NA
1	2.97 × 10−5	1.52 × 10−2	0.01	2	39	659.08	MF:acetyl-CoA C-myristoyltransferase activity	GO:0050633	NA
1	3.11 × 10−5	1.54 × 10−2	0.62	6	39	11.61	BP:alpha-amino acid metabolic process	GO:1901605	negative_transcriptomics
1	4.59 × 10−5	2.21 × 10−2	0.2	4	39	23.51	MF:carbon-oxygen lyase activity	GO:0016835	NA
1	5.59 × 10−5	2.61 × 10−2	1.39	8	39	7.11	CC:mitochondrial matrix	GO:0005759	NA
1	5.79 × 10−5	2.63 × 10−2	0.08	3	39	48.31	BP:benzene-containing compound metabolic process	GO:0042537	negative_transcriptomics
1	6.47 × 10−5	2.86 × 10−2	0.43	5	39	13.65	BP:L-amino acid metabolic process	GO:0170033	negative_transcriptomics
1	1.01 × 10−4	4.35 × 10−2	0.25	4	39	18.98	MF:flavin adenine dinucleotide binding	GO:0050660	NA
2	4.19 × 10−7	6.85 × 10−3	0.3	6	33	25.85	MF:extracellular matrix structural constituent	GO:0005201	negative_transcriptomics
2	1.37 × 10−6	1.12 × 10−2	0.85	8	33	12.44	CC:collagen-containing extracellular matrix	GO:0062023	negative_transcriptomics
2	5.66 × 10−6	2.31 × 10−2	1.03	8	33	10.17	CC:external encapsulating structure	GO:0030312	negative_transcriptomics
2	5.66 × 10−6	2.31 × 10−2	1.03	8	33	10.17	CC:extracellular matrix	GO:0031012	negative_transcriptomics

### Sheet: Metabolite Reactome Enrichment
cluster	p	padjust	expected	counts	significant	odds	description	ID	enrich_id
1	2.23 × 10−3	2.97 × 10−2	0.1	2	8	Inf	POLB-Dependent Long Patch Base Excision Repair	R-HSA-110362	NA
1	2.23 × 10−3	2.97 × 10−2	0.1	2	8	Inf	Resolution of AP sites via the multiple-nucleotide patch replacement pathway	R-HSA-110373	NA
1	2.23 × 10−3	2.97 × 10−2	0.1	2	8	Inf	PIP3 activates AKT signaling	R-HSA-1257604	NA
1	2.23 × 10−3	2.97 × 10−2	0.1	2	8	Inf	Signaling by TGF-beta Receptor Complex	R-HSA-170834	NA
1	2.23 × 10−3	2.97 × 10−2	0.1	2	8	Inf	Transcriptional activity of SMAD2/SMAD3:SMAD4 heterotrimer	R-HSA-2173793	NA
1	2.23 × 10−3	2.97 × 10−2	0.1	2	8	Inf	Downregulation of SMAD2/3:SMAD4 transcriptional activity	R-HSA-2173795	NA
1	2.23 × 10−3	2.97 × 10−2	0.1	2	8	Inf	Mitotic Metaphase and Anaphase	R-HSA-2555396	positive_transcriptomics
1	2.23 × 10−3	2.97 × 10−2	0.1	2	8	Inf	Initiation of Nuclear Envelope (NE) Reformation	R-HSA-2995383	NA
1	2.23 × 10−3	2.97 × 10−2	0.1	2	8	Inf	Nuclear Envelope (NE) Reassembly	R-HSA-2995410	NA
1	2.23 × 10−3	2.97 × 10−2	0.1	2	8	Inf	Regulation of HSF1-mediated heat shock response	R-HSA-3371453	NA
1	2.23 × 10−3	2.97 × 10−2	0.1	2	8	Inf	Cellular response to heat stress	R-HSA-3371556	NA
1	2.23 × 10−3	2.97 × 10−2	0.1	2	8	Inf	Degradation of AXIN	R-HSA-4641257	NA
1	2.23 × 10−3	2.97 × 10−2	0.1	2	8	Inf	Uptake and function of diphtheria toxin	R-HSA-5336415	NA
1	2.23 × 10−3	2.97 × 10−2	0.1	2	8	Inf	Uptake and actions of bacterial toxins	R-HSA-5339562	NA
1	2.23 × 10−3	2.97 × 10−2	0.1	2	8	Inf	HDR through MMEJ (alt-NHEJ)	R-HSA-5685939	NA
1	2.23 × 10−3	2.97 × 10−2	0.1	2	8	Inf	Homology Directed Repair	R-HSA-5693538	positive_transcriptomics
1	2.23 × 10−3	2.97 × 10−2	0.1	2	8	Inf	HDR through Homologous Recombination (HRR) or Single Strand Annealing (SSA)	R-HSA-5693567	NA
1	2.23 × 10−3	2.97 × 10−2	0.1	2	8	Inf	Processing of DNA double-strand break ends	R-HSA-5693607	positive_transcriptomics
1	2.23 × 10−3	2.97 × 10−2	0.1	2	8	Inf	DNA Damage Recognition in GG-NER	R-HSA-5696394	NA
1	2.23 × 10−3	2.97 × 10−2	0.1	2	8	Inf	Nucleotide Excision Repair	R-HSA-5696398	NA
1	2.23 × 10−3	2.97 × 10−2	0.1	2	8	Inf	Global Genome Nucleotide Excision Repair (GG-NER)	R-HSA-5696399	NA
1	2.23 × 10−3	2.97 × 10−2	0.1	2	8	Inf	PTEN Regulation	R-HSA-6807070	NA
1	2.23 × 10−3	2.97 × 10−2	0.1	2	8	Inf	Mitotic Anaphase	R-HSA-68882	positive_transcriptomics
1	2.23 × 10−3	2.97 × 10−2	0.1	2	8	Inf	Resolution of Abasic Sites (AP sites)	R-HSA-73933	NA
1	2.23 × 10−3	2.97 × 10−2	0.1	2	8	Inf	Regulation of PTEN stability and activity	R-HSA-8948751	NA
1	2.23 × 10−3	2.97 × 10−2	0.1	2	8	Inf	Intracellular signaling by second messengers	R-HSA-9006925	NA
1	2.23 × 10−3	2.97 × 10−2	0.1	2	8	Inf	Signaling by TGFB family members	R-HSA-9006936	NA
1	2.23 × 10−3	2.97 × 10−2	0.1	2	8	Inf	FOXO-mediated transcription	R-HSA-9614085	NA
1	2.23 × 10−3	2.97 × 10−2	0.1	2	8	Inf	Regulation of FOXO transcriptional activity by acetylation	R-HSA-9617629	NA
1	2.23 × 10−3	2.97 × 10−2	0.1	2	8	Inf	Escape of Mtb from the phagocyte	R-HSA-9637679	NA
1	2.23 × 10−3	2.97 × 10−2	0.1	2	8	Inf	Phagocyte cell death caused by cytosolic Mtb	R-HSA-9637698	NA
1	2.23 × 10−3	2.97 × 10−2	0.1	2	8	Inf	Maturation of nucleoprotein	R-HSA-9683610	NA
