## Supplemental Table 3 for "An Integrated Multi-omic Analysis Reveals Novel Gene-Metabolite Relationships in Human Steatohepatitic Hepatocellular Carcinoma"

### Sheet: dictionary
header	meaning
p	hypergeometric p-value
odds	hypergeometric odds ratio, roughly counts / expected
expected	expected number of genes based on number differential
counts	number of genes observed with that annotation in differential
padjust	Benjamini-Hochberg adjusted p-value
significant	the number of things that were significant in the test
ID	identifier of the annotation
description	text description of the annotation
group	is the annotation part of a group of highly related annotations

### Sheet: enrichment
p	odds	expected	counts	padjust	significant	ID	description	group
4.12442e-31	9.55039	10.9339	61	6.55153e-28	151	R-HSA-1640170	Cell Cycle
5.15057e-31	10.4788	8.91446	56	6.55153e-28	151	R-HSA-69278	Cell Cycle, Mitotic	Cell Cycle, Mitotic
5.7606e-25	12.4096	4.60277	38	4.88499e-22	151	R-HSA-69620	Cell Cycle Checkpoints
1.06438e-18	16.8467	1.98301	23	6.76947e-16	151	R-HSA-2500257	Resolution of Sister Chromatid Cohesion	RHO GTPases Activate Formins
1.83997e-17	11.0125	3.36566	27	9.36178e-15	151	R-HSA-68877	Mitotic Prometaphase
4.72542e-17	18.1432	1.60096	20	1.71735e-14	151	R-HSA-141424	Amplification of signal from the kinetochores	RHO GTPases Activate Formins
4.72542e-17	18.1432	1.60096	20	1.71735e-14	151	R-HSA-141444	Amplification of signal from unattached kinetochores via a MAD2 inhibitory signal	RHO GTPases Activate Formins
1.22446e-16	15.5096	1.91024	21	3.89377e-14	151	R-HSA-69618	Mitotic Spindle Checkpoint	RHO GTPases Activate Formins
6.85937e-16	15.3989	1.81928	20	1.93892e-13	151	R-HSA-9648025	EML4 and NUDC in mitotic spindle formation	RHO GTPases Activate Formins
2.64517e-15	6.86441	6.40386	33	6.72932e-13	151	R-HSA-68886	M Phase	Cell Cycle, Mitotic
3.2765e-14	12.1654	2.20133	20	7.57765e-12	151	R-HSA-5663220	RHO GTPases Activate Formins	RHO GTPases Activate Formins
4.97213e-14	7.66839	4.58458	27	1.05409e-11	151	R-HSA-195258	RHO GTPase Effectors
7.26958e-14	8.3114	3.91145	25	1.4226e-11	151	R-HSA-68882	Mitotic Anaphase	Cell Cycle, Mitotic
8.09861e-14	8.26685	3.92964	25	1.47163e-11	151	R-HSA-2555396	Mitotic Metaphase and Anaphase	Cell Cycle, Mitotic
3.70268e-13	9.09447	3.12916	22	6.27975e-11	151	R-HSA-2467813	Separation of Sister Chromatids	Cell Cycle, Mitotic
5.5097e-12	4.50536	10.9884	38	8.76042e-10	151	R-HSA-194315	Signaling by Rho GTPases
1.1075e-11	4.3885	11.2431	38	1.65734e-09	151	R-HSA-9716542	Signaling by Rho GTPases, Miro GTPases and RHOBTB3
8.47774e-10	7.94992	2.63795	17	1.19819e-07	151	R-HSA-453279	Mitotic G1 phase and G1/S transition	Mitotic G1 phase and G1/S transition
2.05684e-08	7.3177	2.47422	15	2.754e-06	151	R-HSA-69481	G2/M Checkpoints
1.80186e-07	6.61349	2.5106	14	2.29197e-05	151	R-HSA-69306	DNA Replication	S Phase
2.24998e-07	7.90811	1.81928	12	2.72569e-05	151	R-HSA-73886	Chromosome Maintenance
3.00675e-07	10.0684	1.21892	10	3.4769e-05	151	R-HSA-69473	G2/M DNA damage checkpoint
3.80286e-07	14.6501	0.709518	8	4.03103e-05	151	R-HSA-606279	Deposition of new CENPA-containing nucleosomes at the centromere	Deposition of new CENPA-containing nucleosomes at the centromere
3.80286e-07	14.6501	0.709518	8	4.03103e-05	151	R-HSA-774815	Nucleosome assembly	Deposition of new CENPA-containing nucleosomes at the centromere
4.93223e-07	18.8148	0.509398	7	5.01903e-05	151	R-HSA-69205	G1/S-Specific Transcription
7.89109e-07	46.4783	0.20012	5	7.72112e-05	151	R-HSA-2514853	Condensation of Prometaphase Chromosomes
2.30635e-06	9.15958	1.18253	9	0.00021731	151	R-HSA-2559582	Senescence-Associated Secretory Phenotype (SASP)
2.86765e-06	7.63499	1.54639	10	0.000251562	151	R-HSA-174143	APC/C-mediated degradation of cell cycle proteins	APC/C-mediated degradation of cell cycle proteins
2.86765e-06	7.63499	1.54639	10	0.000251562	151	R-HSA-453276	Regulation of mitotic cell cycle	APC/C-mediated degradation of cell cycle proteins
5.59494e-06	16.8186	0.473012	6	0.000474451	151	R-HSA-1538133	G0 and Early G1	G0 and Early G1
6.25316e-06	4.76766	3.36566	14	0.000513163	151	R-HSA-453274	Mitotic G2-G2/M phases	Mitotic G2-G2/M phases
6.93069e-06	25.3362	0.291084	5	0.00055099	151	R-HSA-156711	Polo-like kinase mediated events
7.65653e-06	6.01932	2.11036	11	0.000590249	151	R-HSA-69239	Synthesis of DNA	S Phase
9.67497e-06	5.32529	2.58337	12	0.000723915	151	R-HSA-2559583	Cellular Senescence
1.06792e-05	10.9551	0.782289	7	0.000776227	151	R-HSA-983189	Kinesins
1.35879e-05	14.0086	0.545783	6	0.000886351	151	R-HSA-2299718	Condensation of Prophase Chromosomes
1.32659e-05	7.21107	1.45542	9	0.000886351	151	R-HSA-2559580	Oxidative Stress Induced Senescence
1.32004e-05	21.4331	0.32747	5	0.000886351	151	R-HSA-6804114	TP53 Regulates Transcription of Genes Involved in G2 Cell Cycle Arrest
1.35879e-05	14.0086	0.545783	6	0.000886351	151	R-HSA-68962	Activation of the pre-replicative complex
1.69464e-05	10.1086	0.836867	7	0.00107779	151	R-HSA-6791312	TP53 Regulates Transcription of Cell Cycle Genes
1.82539e-05	5.44107	2.31048	11	0.00113263	151	R-HSA-69206	G1/S Transition	Mitotic G1 phase and G1/S transition
2.67709e-05	4.76547	2.85627	12	0.00158384	151	R-HSA-69242	S Phase	S Phase
2.67589e-05	4.42144	3.32928	13	0.00158384	151	R-HSA-69275	G2/M Transition	Mitotic G2-G2/M phases
2.99978e-05	17.408	0.382048	5	0.00173442	151	R-HSA-113510	E2F mediated regulation of DNA replication
3.97534e-05	5.48622	2.07398	10	0.00224739	151	R-HSA-69002	DNA Replication Pre-Initiation	S Phase
4.54142e-05	3.26859	6.22193	18	0.0025116	151	R-HSA-3700989	Transcriptional Regulation by TP53
4.92642e-05	6.95772	1.32807	8	0.00266655	151	R-HSA-176409	APC/C:Cdc20 mediated degradation of mitotic proteins	APC/C-mediated degradation of cell cycle proteins
5.43947e-05	6.85145	1.34627	8	0.00288292	151	R-HSA-176814	Activation of APC/C and APC/C:Cdc20 mediated degradation of mitotic proteins	APC/C-mediated degradation of cell cycle proteins
5.74756e-05	82.5709	0.0909639	3	0.00298404	151	R-HSA-69478	G2/M DNA replication checkpoint
5.99564e-05	14.6539	0.436627	5	0.00305058	151	R-HSA-69273	Cyclin A/B1/B2 associated events during G2/M transition
6.6242e-05	24.6107	0.236506	4	0.00330431	151	R-HSA-75035	Chk1/Chk2(Cds1) mediated inactivation of Cyclin B:Cdk1 complex
8.53923e-05	4.52775	2.72892	11	0.00417765	151	R-HSA-5633007	Regulation of TP53 Activity
0.000100639	5.43115	1.87386	9	0.00474122	151	R-HSA-5693538	Homology Directed Repair	Homology Directed Repair
9.88377e-05	7.42558	1.09157	7	0.00474122	151	R-HSA-9645723	Diseases of programmed cell death
0.000113416	55.0405	0.109157	3	0.00524599	151	R-HSA-176417	Phosphorylation of Emi1
0.000155668	11.5939	0.52759	5	0.00707179	151	R-HSA-9710421	Defective pyroptosis
0.000161582	18.4512	0.291084	4	0.00708732	151	R-HSA-1362300	Transcription of E2F targets under negative control by p107 (RBL1) and p130 (RBL2) in complex with HDAC1	G0 and Early G1
0.000159327	5.78878	1.56458	8	0.00708732	151	R-HSA-6804756	Regulation of TP53 Activity through Phosphorylation
0.000184085	11.1288	0.545783	5	0.00793748	151	R-HSA-69190	DNA strand elongation
0.000196382	1.89174	36.24	56	0.00819009	151	R-HSA-162582	Signal Transduction
0.000195829	41.2753	0.127349	3	0.00819009	151	R-HSA-2980767	Activation of NIMA Kinases NEK9, NEK6, NEK7
0.000219745	6.44536	1.23711	7	0.00901663	151	R-HSA-5693607	Processing of DNA double-strand break ends	Homology Directed Repair
