## Supplemental Table 4 for "An Integrated Multi-omic Analysis Reveals Novel Gene-Metabolite Relationships in Human Steatohepatitic Hepatocellular Carcinoma"

### Sheet: dictionary
header	meaning
p	hypergeometric p-value
odds	hypergeometric odds ratio, roughly counts / expected
expected	expected number of genes based on number differential
counts	number of genes observed with that annotation in differential
padjust	Benjamini-Hochberg adjusted p-value
significant	the number of things that were significant in the test
ID	identifier of the annotation
description	text description of the annotation
group	is the annotation part of a group of highly related annotations

### Sheet: enrichment
p	odds	expected	counts	padjust	significant	ID	description	group
3.58259e-22	10.6974	8.36386	43	9.11411e-19	890	R-HSA-166658	Complement cascade	Complement cascade
1.81657e-19	11.5269	6.75542	36	2.31067e-16	890	R-HSA-2173782	Binding and Uptake of Ligands by Scavenger Receptors
2.8297e-17	9.43823	7.18434	35	2.39959e-14	890	R-HSA-977606	Regulation of Complement cascade	Complement cascade
6.01292e-17	6.21048	11.5807	45	3.82421e-14	890	R-HSA-198933	Immunoregulatory interactions between a Lymphoid and a non-Lymphoid cell
2.19601e-16	17.8179	3.96747	25	1.11733e-13	890	R-HSA-166786	Creation of C4 and C2 activators	Initial triggering of complement
1.17429e-15	12.8482	4.8253	27	4.979e-13	890	R-HSA-166663	Initial triggering of complement	Initial triggering of complement
7.07644e-15	3.97593	20.2663	59	2.57178e-12	890	R-HSA-500792	GPCR ligand binding	GPCR ligand binding
2.19125e-14	2.52956	54.794	112	6.96816e-12	890	R-HSA-109582	Hemostasis
7.61746e-14	3.51927	23.5904	63	2.1532e-11	890	R-HSA-1474244	Extracellular matrix organization
1.37462e-13	14.4217	3.75301	22	3.49703e-11	890	R-HSA-2168880	Scavenging of heme from plasma
1.62712e-12	2.64106	40.6398	87	3.76308e-10	890	R-HSA-372790	Signaling by GPCR	Signaling by GPCR
5.35612e-12	4.13701	14.5831	44	1.1355e-09	890	R-HSA-373076	Class A/1 (Rhodopsin-like receptors)	GPCR ligand binding
1.66587e-11	5.48998	8.79277	32	3.25997e-09	890	R-HSA-375276	Peptide ligand-binding receptors	GPCR ligand binding
2.23129e-11	2.63114	36.3506	78	4.05457e-09	890	R-HSA-388396	GPCR downstream signalling	Signaling by GPCR
3.28143e-11	13.8847	3.10964	18	5.56531e-09	890	R-HSA-173623	Classical antibody-mediated complement activation	Initial triggering of complement
8.68482e-11	1.92098	95.2193	155	1.38089e-08	890	R-HSA-168249	Innate Immune System
7.98369e-10	3.2832	17.9072	46	1.19474e-07	890	R-HSA-418594	G alpha (i) signalling events
8.97349e-10	1.6469	179.93	251	1.26825e-07	890	R-HSA-168256	Immune System
7.70417e-09	2.74633	23.5904	53	1.03155e-06	890	R-HSA-76002	Platelet activation, signaling and aggregation
1.12938e-08	3.4503	13.8325	37	1.43657e-06	890	R-HSA-202733	Cell surface interactions at the vascular wall
1.69926e-08	#NUM!	0.857831	8	2.05853e-06	890	R-HSA-5661231	Metallothioneins bind metals	Response to metal ions
1.83637e-08	3.89649	10.6157	31	2.12351e-06	890	R-HSA-381426	Regulation of Insulin-like Growth Factor (IGF) transport and uptake by Insulin-like Growth Factor Binding Proteins (IGFBPs)	Regulation of Insulin-like Growth Factor (IGF) transport and uptake by Insulin-like Growth Factor Binding Proteins (IGFBPs)
1.97084e-08	7.99695	3.75301	17	2.17992e-06	890	R-HSA-2029481	FCGR activation	Anti-inflammatory response favouring Leishmania parasite infection
3.82652e-08	5.57171	5.68313	21	4.05611e-06	890	R-HSA-3000178	ECM proteoglycans
4.94264e-08	3.4229	12.7602	34	5.02963e-06	890	R-HSA-76005	Response to elevated platelet cytosolic Ca2+	Response to elevated platelet cytosolic Ca2+
6.93506e-08	3.44116	12.3313	33	6.78569e-06	890	R-HSA-114608	Platelet degranulation	Response to elevated platelet cytosolic Ca2+
1.09412e-07	3.9658	9.11446	27	9.94085e-06	890	R-HSA-9662851	Anti-inflammatory response favouring Leishmania parasite infection	Anti-inflammatory response favouring Leishmania parasite infection
1.09412e-07	3.9658	9.11446	27	9.94085e-06	890	R-HSA-9664433	Leishmania parasite growth and survival	Anti-inflammatory response favouring Leishmania parasite infection
4.09244e-07	7.04	3.53855	15	3.59006e-05	890	R-HSA-140877	Formation of Fibrin Clot (Clotting Cascade)	Formation of Fibrin Clot (Clotting Cascade)
5.18883e-07	2.64904	19.0867	42	4.38552e-05	890	R-HSA-211859	Biological oxidations
5.34399e-07	5.02949	5.46867	19	4.38552e-05	890	R-HSA-211897	Cytochrome P450 - arranged by substrate type
6.26983e-07	33.5964	1.07229	8	4.98452e-05	890	R-HSA-5660526	Response to metal ions	Response to metal ions
6.60299e-07	6.66857	3.64578	15	5.09031e-05	890	R-HSA-2730905	Role of LAT2/NTAL/LAB on calcium mobilization
6.81333e-07	11.5788	2.03735	11	5.09797e-05	890	R-HSA-211981	Xenobiotics
9.1683e-07	3.56646	9.43614	26	6.56827e-05	890	R-HSA-211945	Phase I - Functionalization of compounds
9.29473e-07	2.77608	16.1916	37	6.56827e-05	890	R-HSA-8978868	Fatty acid metabolism
1.15778e-06	58.735	0.857831	7	7.41351e-05	890	R-HSA-166662	Lectin pathway of complement activation
1.08474e-06	7.83092	2.89518	13	7.41351e-05	890	R-HSA-5690714	CD22 mediated BCR regulation
1.16565e-06	3.50937	9.54337	26	7.41351e-05	890	R-HSA-8957275	Post-translational protein phosphorylation	Regulation of Insulin-like Growth Factor (IGF) transport and uptake by Insulin-like Growth Factor Binding Proteins (IGFBPs)
1.13521e-06	4.45977	6.21928	20	7.41351e-05	890	R-HSA-9664323	FCGR3A-mediated IL10 synthesis	Anti-inflammatory response favouring Leishmania parasite infection
1.90624e-06	4.75932	5.36145	18	0.00011828	890	R-HSA-983695	Antigen activates B Cell Receptor (BCR) leading to generation of second messengers
2.89243e-06	2.57836	17.5855	38	0.000171124	890	R-HSA-9658195	Leishmania infection	Leishmania infection
2.89243e-06	2.57836	17.5855	38	0.000171124	890	R-HSA-9824443	Parasitic Infection Pathways	Leishmania infection
3.41254e-06	4.79038	5.03976	17	0.000197307	890	R-HSA-2142753	Arachidonic acid metabolism
3.59576e-06	3.86861	7.18434	21	0.000203281	890	R-HSA-1474290	Collagen formation	Collagen formation
3.74079e-06	10.5142	1.93012	10	0.000206882	890	R-HSA-3000480	Scavenging by Class A Receptors
4.72537e-06	29.3635	0.96506	7	0.000255773	890	R-HSA-211999	CYP2E1 reactions
5.1158e-06	3.2659	9.6506	25	0.000271137	890	R-HSA-9748784	Drug ADME
6.57335e-06	4.48976	5.25422	17	0.000341277	890	R-HSA-2871809	FCERI mediated Ca+2 mobilization
9.52386e-06	50.2873	0.750602	6	0.000484574	890	R-HSA-444473	Formyl peptide receptors bind formyl peptides and many other ligands
1.11072e-05	3.181	9.43614	24	0.000554055	890	R-HSA-6785807	Interleukin-4 and Interleukin-13 signaling
1.18207e-05	4.50343	4.93253	16	0.000578307	890	R-HSA-2022090	Assembly of collagen fibrils and other multimeric structures	Collagen formation
1.21392e-05	4.22451	5.46867	17	0.000582679	890	R-HSA-2871796	FCERI mediated MAPK activation
1.24043e-05	2.98323	10.7229	26	0.00058438	890	R-HSA-1474228	Degradation of the extracellular matrix
1.37315e-05	5.13292	3.96747	14	0.000635143	890	R-HSA-380108	Chemokine receptors bind chemokines
1.40344e-05	#NUM!	0.536145	5	0.000637564	890	R-HSA-1247673	Erythrocytes take up oxygen and release carbon dioxide
1.42883e-05	19.573	1.07229	7	0.000637709	890	R-HSA-77286	mitochondrial fatty acid beta-oxidation of saturated fatty acids
1.61605e-05	4.35757	5.03976	16	0.000708831	890	R-HSA-2029485	Role of phospholipids in phagocytosis
2.18594e-05	4.22082	5.14699	16	0.000942548	890	R-HSA-1650814	Collagen biosynthesis and modifying enzymes	Collagen formation
2.44901e-05	5.21567	3.64578	13	0.00103838	890	R-HSA-8963899	Plasma lipoprotein remodeling
2.58271e-05	2.12694	24.2337	45	0.00107712	890	R-HSA-112316	Neuronal System
2.77397e-05	1.79712	44.1783	71	0.00113822	890	R-HSA-6798695	Neutrophil degranulation
3.46221e-05	25.1403	0.857831	6	0.00135506	890	R-HSA-166665	Terminal pathway of complement
3.46221e-05	25.1403	0.857831	6	0.00135506	890	R-HSA-2142670	Synthesis of epoxy (EET) and dihydroxyeicosatrienoic acids (DHET)
3.46221e-05	25.1403	0.857831	6	0.00135506	890	R-HSA-9018682	Biosynthesis of maresins	Biosynthesis of maresins
3.51753e-05	4.97792	3.75301	13	0.00135585	890	R-HSA-6783783	Interleukin-10 signaling
3.69628e-05	7.00568	2.35904	10	0.00140348	890	R-HSA-1296065	Inwardly rectifying K+ channels	Inwardly rectifying K+ channels
5.02242e-05	3.34572	7.18434	19	0.00187897	890	R-HSA-216083	Integrin cell surface interactions
5.27579e-05	4.08055	4.93253	15	0.00194516	890	R-HSA-1296071	Potassium Channels
5.915e-05	6.46591	2.46627	10	0.00214968	890	R-HSA-6803157	Antimicrobial peptides
6.13989e-05	7.55959	2.03735	9	0.00219998	890	R-HSA-5686938	Regulation of TLR by endogenous ligand
7.19624e-05	3.01088	8.57831	21	0.00247395	890	R-HSA-9664407	Parasite infection	Parasite infection
7.19624e-05	3.01088	8.57831	21	0.00247395	890	R-HSA-9664417	Leishmania phagocytosis	Parasite infection
7.19624e-05	3.01088	8.57831	21	0.00247395	890	R-HSA-9664422	FCGR3A-mediated phagocytosis	Parasite infection
7.67199e-05	41.8588	0.643373	5	0.00260234	890	R-HSA-9027307	Biosynthesis of maresin-like SPMs	Biosynthesis of maresins
8.75285e-05	2.9603	8.68554	21	0.0029299	890	R-HSA-418555	G alpha (s) signalling events
9.91598e-05	8.39229	1.71566	8	0.00323414	890	R-HSA-9018677	Biosynthesis of DHA-derived SPMs	Biosynthesis of specialized proresolving mediators (SPMs)
9.91598e-05	8.39229	1.71566	8	0.00323414	890	R-HSA-9671793	Diseases of hemostasis
0.000101069	6.87143	2.14458	9	0.00325469	890	R-HSA-140837	Intrinsic Pathway of Fibrin Clot Formation	Formation of Fibrin Clot (Clotting Cascade)
0.000113249	5.13917	3.10964	11	0.0036013	890	R-HSA-8948216	Collagen chain trimerization	Collagen formation
0.000169774	7.45881	1.82289	8	0.00533216	890	R-HSA-5602498	MyD88 deficiency (TLR2/4)	IRAK4 deficiency (TLR2/4)
0.000214399	3.68479	4.93253	14	0.00657782	890	R-HSA-1442490	Collagen degradation
0.000214606	12.5667	1.07229	6	0.00657782	890	R-HSA-8964058	HDL remodeling
0.000226569	4.624	3.3241	11	0.00686181	890	R-HSA-9031628	NGF-stimulated transcription
0.000250179	2.39367	12.653	26	0.00748771	890	R-HSA-416476	G alpha (q) signalling events
0.000277035	6.71202	1.93012	8	0.00801238	890	R-HSA-5603041	IRAK4 deficiency (TLR2/4)	IRAK4 deficiency (TLR2/4)
0.000277158	8.38392	1.5012	7	0.00801238	890	R-HSA-71240	Tryptophan catabolism
0.000277035	6.71202	1.93012	8	0.00801238	890	R-HSA-9018678	Biosynthesis of specialized proresolving mediators (SPMs)	Biosynthesis of specialized proresolving mediators (SPMs)
