## Supplemental Table 6 for "An Integrated Multi-omic Analysis Reveals Novel Gene-Metabolite Relationships in Human Steatohepatitic Hepatocellular Carcinoma"

### Sheet: dictionary
header	meaning
null_value	the null ratio used to test against
p	p-value
padjust	adjusted p-value
num_positive	number of positive log-fold-change features
num_negative	number of negative log-fold-change features
direction	overall direction of log-fold-changes
id	the annotation being tested, as a function of parent definitions seperated by ":" followed by specific id tested
id parent definitions
class	Lipid Class
total_db	Total number of double bonds
total_length	Total number of carbons in a chain
chain#	Number of chains
lte	Less than or equal to
Examples
class_total_db:TG_1	refers to triglyceride species which contain one double bond, such as TG 54:1
chain1_db:0	refers to all species made up of a single chain with zero double bonds, such as FA 18:0
class:SM	refers to all sphingomyelin species
total_db:6	refers to all lipid species with six total double bonds
class_total_db:TG_lte_2	refers to all triglyceride species with less than or equal to 2 double bonds

### Sheet: enrichment
null_value	p	padjust	num_positive	num_negative	direction	id
0.5	8.22546e-10	1.19269e-07	45	4	1	class_total_db:TG_lte_2
0.5	4.76837e-07	3.45707e-05	0	22	-1	class:Cer
0.5	2.09808e-05	0.00101407	20	1	1	class_total_db:TG_1
0.5	0.000244141	0.0088501	0	13	-1	class_total_db:Cer_1
0.5	0.000912234	0.025756	5	23	-1	total_length:18
0.5	0.00106577	0.025756	17	43	-1	total_length:34
0.5	0.00153305	0.0317561	38	72	-1	chain1_db:0
0.5	0.00341797	0.0619507	1	12	-1	class:PS
0.5	0.00390625	0.062934	9	0	1	class_total_db:TG_0
0.5	0.00442505	0.0641632	16	3	1	class_total_db:TG_2
0.5	0.005573	0.0734622	34	62	-1	chain1_length:18
0.5	0.0078125	0.0755208	0	8	-1	class_total_db:LPC_0
0.5	0.00634766	0.0755208	11	1	1	class_total_db:PC_1
0.5	0.0078125	0.0755208	0	8	-1	class_total_db:SM_0
0.5	0.00720621	0.0755208	65	37	1	class:TG
0.5	0.00935531	0.0847825	6	20	-1	class:PG
0.5	0.0113516	0.094401	14	32	-1	total_db:6
0.5	0.0117188	0.094401	1	10	-1	class:CAR
0.5	0.0129205	0.0986034	38	64	-1	chain1_db:1
0.5	0.015625	0.113281	0	7	-1	class:GlcCer
0.5	0.0183161	0.124609	29	51	-1	total_db:0
0.5	0.0209787	0.124609	38	62	-1	total_db:2
0.5	0.0214844	0.124609	9	1	1	class_total_db:PC_0
0.5	0.0192108	0.124609	4	15	-1	class:LPC
0.5	0.0200739	0.124609	11	26	-1	class:SM
0.5	0.0224609	0.125263	2	11	-1	total_length:16
0.5	0.03125	0.15625	0	6	-1	class_total_length:PG_38
0.5	0.03125	0.15625	6	0	1	class_chain1_length:PEO_18
0.5	0.03125	0.15625	0	6	-1	class:LPG
0.5	0.0351562	0.169922	3	12	-1	class_total_db:SM_1
0.5	0.0363432	0.169992	21	38	-1	total_length:40
0.5	0.0390625	0.171638	1	8	-1	total_length:43
0.5	0.0390625	0.171638	8	1	1	class_total_db:FA_1
0.5	0.0432853	0.184599	18	7	1	class:FA
0.5	0.0595839	0.246848	14	27	-1	chain2_length:18
0.5	0.0635681	0.256038	5	14	-1	class:CerO2
0.5	0.0703125	0.268298	1	7	-1	chain1_length:40
0.5	0.0703125	0.268298	1	7	-1	class_total_db:CerO2_1
0.5	0.0961418	0.356594	16	28	-1	total_db:5
0.5	0.0983706	0.356594	20	33	-1	class_total_db:TG_gt_2
0.5	0.108129	0.368823	14	25	-1	total_length:42
0.5	0.109375	0.368823	8	2	1	total_length:58
0.5	0.109375	0.368823	2	8	-1	class_total_db:PC_6
0.5	0.125	0.385638	6	1	1	total_db:10
0.5	0.125	0.385638	6	1	1	chain3_db:1
0.5	0.125	0.385638	1	6	-1	class_total_length:SM_40
0.5	0.125	0.385638	1	6	-1	class_chain1_length:SM_40
0.5	0.133801	0.404189	15	7	1	class:PEO
0.5	0.143463	0.424534	12	5	1	chain2_length:16
0.5	0.161881	0.469456	25	37	-1	total_length:36
0.5	0.179688	0.482494	2	7	-1	chain1_length:42
0.5	0.179688	0.482494	2	7	-1	chain2_length:24
0.5	0.179688	0.482494	7	2	1	class_total_length:TG_58
0.5	0.179565	0.482494	4	10	-1	class_chain1_length:CerO2_18
0.5	0.221549	0.518138	28	39	-1	total_length:38
0.5	0.21875	0.518138	1	5	-1	chain1_length:34
0.5	0.21875	0.518138	5	1	1	class_total_length:FA_20
0.5	0.21875	0.518138	1	5	-1	class_total_db:PI_2
0.5	0.21875	0.518138	5	1	1	class_chain1_length:FA_20
0.5	0.21875	0.518138	1	5	-1	class_chain1_length:PC_16
0.5	0.21875	0.518138	1	5	-1	class:LPI
0.5	0.21875	0.518138	1	5	-1	class:SMO3
0.5	0.226562	0.521453	3	8	-1	total_length:41
0.5	0.25287	0.572908	20	29	-1	chain1_length:16
0.5	0.266846	0.595271	4	9	-1	class:SMO2
0.5	0.289062	0.616383	6	2	1	total_length:56
0.5	0.289062	0.616383	2	6	-1	chain1_db:6
0.5	0.289062	0.616383	6	2	1	class_total_length:TG_56
0.5	0.313503	0.658811	27	36	-1	total_db:4
0.5	0.332306	0.688348	6	11	-1	class_total_length:PC_38
0.5	0.34375	0.702025	7	3	1	chain3_length:18
0.5	0.38331	0.739682	13	8	1	chain1_length:20
0.5	0.387695	0.739682	4	8	-1	class_total_db:PC_4
0.5	0.387695	0.739682	4	8	-1	class_total_db:TG_4
0.5	0.387695	0.739682	4	8	-1	class:LPE
0.5	0.387695	0.739682	4	8	-1	class:PCO
0.5	0.404873	0.752648	14	9	1	total_length:32
0.5	0.399787	0.752648	65	76	-1	total_db:1
0.5	0.42395	0.778136	5	9	-1	class_total_length:PC_36
0.5	0.453125	0.821289	2	5	-1	class_total_length:TG_52
0.5	0.47313	0.836632	13	18	-1	class:PE
0.5	0.47313	0.836632	18	13	1	class:PI
0.5	0.480682	0.839746	7	11	-1	class_total_db:TG_3
0.5	0.48685	0.840396	14	19	-1	chain1_db:2
0.5	0.511376	0.862203	16	21	-1	chain2_db:0
0.5	0.507812	0.862203	3	6	-1	class_total_length:PE_38
0.5	0.548828	0.914714	4	7	-1	total_length:35
0.5	0.581055	0.946662	5	8	-1	chain2_db:4
0.5	0.581055	0.946662	5	8	-1	class_total_db:PC_5
0.5	0.607239	0.967578	9	6	1	total_length:20
0.5	0.607239	0.967578	6	9	-1	chain1_length:22
0.5	0.6875	0.96784	4	2	1	total_length:48
0.5	0.663624	0.96784	12	9	1	chain2_length:20
0.5	0.677639	0.96784	13	10	1	chain2_length:22
0.5	0.643969	0.96784	19	23	-1	chain2_db:1
0.5	0.6875	0.96784	4	2	1	chain2_db:3
0.5	0.6875	0.96784	2	4	-1	class_total_length:CerO2_42
0.5	0.6875	0.96784	4	2	1	class_total_length:PC_32
0.5	0.6875	0.96784	2	4	-1	class_total_length:PE_34
0.5	0.6875	0.96784	2	4	-1	class_total_length:PI_34
0.5	0.6875	0.96784	2	4	-1	class_chain1_length:DG_18
0.5	0.6875	0.96784	2	4	-1	class_chain1_length:PI_18
0.5	0.6875	0.96784	4	2	1	class:TGO
0.5	0.726562	0.975477	3	5	-1	total_length:52
0.5	0.726562	0.975477	3	5	-1	class_total_length:PE_36
0.5	0.726562	0.975477	5	3	1	class_total_length:PI_38
0.5	0.726562	0.975477	3	5	-1	class_total_db:TG_5
0.5	0.726562	0.975477	3	5	-1	class_chain2_length:DG_18
0.5	0.743644	0.989251	44	40	1	class:PC
0.5	0.753906	0.993786	4	6	-1	class_total_db:PC_2
0.5	1	1	5	6	-1	total_length:22
0.5	1	1	6	5	1	total_length:37
0.5	1	1	5	4	1	total_length:39
0.5	1	1	5	6	-1	total_length:44
0.5	1	1	4	3	1	total_length:46
0.5	1	1	4	4	0	total_length:50
0.5	1	1	3	3	0	total_length:53
0.5	1	1	7	8	-1	total_length:54
0.5	1	1	29	28	1	total_db:3
0.5	1	1	9	9	0	total_db:7
0.5	1	1	4	3	1	total_db:8
0.5	1	1	5	4	1	chain1_length:14
0.5	1	1	3	3	0	chain1_length:17
0.5	1	1	4	3	1	chain1_db:3
0.5	0.790527	1	8	6	1	chain1_db:4
0.5	1	1	3	4	-1	chain1_db:5
0.5	0.814529	1	8	10	-1	chain2_db:2
0.5	1	1	6	6	0	chain2_db:5
0.5	0.774414	1	7	5	1	chain2_db:6
0.5	1	1	3	3	0	chain3_db:2
0.5	1	1	4	3	1	class_total_length:DG_36
0.5	1	1	5	5	0	class_total_length:PC_34
0.5	1	1	3	4	-1	class_total_length:PC_35
0.5	1	1	4	5	-1	class_total_length:PC_40
0.5	1	1	3	3	0	class_total_length:PE_40
0.5	1	1	5	4	1	class_total_length:PEO_40
0.5	1	1	4	4	0	class_total_length:PI_36
0.5	1	1	3	3	0	class_total_length:TG_50
0.5	1	1	3	3	0	class_total_length:TG_53
0.5	1	1	6	6	0	class_total_length:TG_54
0.5	1	1	4	4	0	class_total_db:PC_3
0.5	0.774414	1	7	5	1	class_total_db:SM_2
0.5	1	1	3	3	0	class_chain1_length:PC_18
0.5	1	1	7	6	1	class:DG
0.5	1	1	3	4	-1	class:PEtOH
