## Supplemental Table 8 for "An Integrated Multi-omic Analysis Reveals Novel Gene-Metabolite Relationships in Human Steatohepatitic Hepatocellular Carcinoma"

### Sheet: Genes, GO Enrichment
cluster	p	padjust	expected	counts	significant	odds	description	ID	enrich_id
1	4.05 × 10−8	3.31 × 10−4	1.3	11	42	11.37	CC:external encapsulating structure	GO:0030312	negative_transcriptomics
1	4.05 × 10−8	3.31 × 10−4	1.3	11	42	11.37	CC:extracellular matrix	GO:0031012	negative_transcriptomics
1	7.64 × 10−8	4.17 × 10−4	1.08	10	42	12.22	CC:collagen-containing extracellular matrix	GO:0062023	negative_transcriptomics
1	6.34 × 10−6	2.59 × 10−2	8.77	22	42	4.2	CC:extracellular region	GO:0005576	negative_transcriptomics

### Sheet: Lipid Enrichment
cluster	p	padjust	expected	counts	significant	odds	description	ID	enrich_id
1	5.64 × 10−7	2.71 × 10−4	2.93	13	28	9.18	total_length:34	total_length:34	NA
2	4.89 × 10−11	2.35 × 10−8	0.96	11	25	38.36	class:Cer	class:Cer	NA
2	1.79 × 10−7	4.32 × 10−5	0.57	7	25	35.13	class_total_db:Cer_1	class_total_db:Cer_1	NA
2	2.86 × 10−4	3.44 × 10−2	0.17	3	25	74.59	class_total_length:Cer_42	class_total_length:Cer_42	NA
2	2.86 × 10−4	3.44 × 10−2	0.17	3	25	74.59	class_total_db:CerO2_0	class_total_db:CerO2_0	NA
